# A systematic review assessing the potential for release of vector species from competition following insecticide-based population suppression of *Anopheles* species in Africa

**DOI:** 10.1101/2021.06.09.21258627

**Authors:** Alima Qureshi, John B. Connolly

## Abstract

**Background:** While insecticide-based vector control can effectively target vector species in areas of high malaria endemicity, such as *Anopheles gambiae* in Africa, residual disease transmission can occur. Understanding the potential role of competitive displacement between vector species could inform both current insecticide-based vector control programmes and the development of future complementary interventions.

**Methods:** A systematic review was conducted to identify studies of insecticide-based vector control of *Anopheles* species in Africa that reported indices for absolute densities of vector species. After screening against inclusion, exclusion and risk of bias criteria, studies were assigned to three categories based on whether they showed population density changes involving decreases in two or more vector species (D), increases in two or more vector species (I), or increases in one vector species concomitant with decreases in another vector species (ID). Category ID studies could thus provide evidence consistent with the release of vector species from competition following the insecticide-based population suppression of *Anopheles* species.

**Results:** Of 5,569 papers identified in searches, 30 were selected for quantitative and qualitative analysis. Nineteen studies were assigned to category D and 1 study to category I. Ten studies categorised as ID provided evidence ranging from weak to persuasive that release from competition could have contributed to changes in species composition. Category ID showed no statistical differences from category D for reductions in malaria transmission and levels of insecticide resistance, but did so for insecticide type, pyrethroids being associated with category ID. A qualitative assessment identified 5 studies that provided the most convincing evidence that release from competition could have contributed to changes in species composition.

**Conclusion:** This review identified evidence that insecticide-based reductions in the density of *Anopheles* species in Africa could facilitate the release of other vector species from competition. While it remains uncertain whether this evidence is representative of most entomological sequelae from the use insecticide-based vector control in the field, 5 studies provided persuasive evidence that insecticide use could lead, at least under some circumstances, to competitive release of non-targeted vector species. These results should inform current and future integrated vector management approaches to malaria control.
