## Supplementary File 2 for "A systematic review assessing the potential for release of vector species from competition following insecticide-based population suppression of *Anopheles* species in Africa"

### Sheet: Label descriptions
SUPPLEMENTARY FILE 2:
A systematic review assessing the potential for release of vector species from competition following insecticide-based population suppression of Anopheles species in Africa
Alima Qureshi1, John B. Connolly1*
1Department of Life Sciences, Imperial College London, Silwood Park Campus, Ascot,
SL5 7PY, UK
*Corresponding author: john.connolly12@imperial.ac.uk
Spreadsheet title	Column label	Corresponding column letter	Code	Meaning
Density - observations	Study	A	Coded according to data collection type for each study
Transmission - observations	Study	A	Coded according to data collection type for each study
Density - observations	% reduction of An.funestus s.l	H	999	Missing value, no data for this vector
Density - observations	% reduction of An. gambiae s.l	I	999	Missing value, no data for this vector
Density - observations	% reduction of An. gambiae s.s.	J	999	Missing value, no data for this vector
Density - observations	% reduction of An. arabiensis	K	999	Missing value, no data for this vector
Density - observations	% reduction of Cx. spp.	L	999	Missing value, no data for this vector
Density - observations	% reduction of Aedes spp.	M	999	Missing value, no data for this vector
Density - observations	% reduction of Mansonia spp.	N	999	Missing value, no data for this vector
Density - observations	% reduction of An. coluzzi	O	999	Missing value, no data for this vector
Density - observations	% reduction of An. marshalli	P	999	Missing value, no data for this vector
Density - observations	% reduction of An. moucheti	Q	999	Missing value, no data for this vector
Density - observations	% reduction of Other mosquitoes 1	R	999	Missing value, no data for this vector
Density - observations	% reduction of Other mosquitoes 2	S	999	Missing value, no data for this vector
Density - observations	% reduction of Other mosquitoes 3	T	999	Missing value, no data for this vector
All spreadsheets	DensityReductionCategory	B	1	Assigned to Category D
			2	Assigned to Category I
			3	Assigned to Category ID
Density - observations	IndoorOutdoor	C	1	Indoors mosquito collection only
			2	Outdoors mosquito collection only
			3	Indoors and outdoors combined mosquito collection
Density - observations, Density - studies	Insecticide	D,C	1	Pyrethroid
			2	Non-pyrethroid
			3	Pyrethroid and non-pyrethroid combination
Density - observations, Density - studies	InterventionType	E,D	1	LLIN/ITNs
			2	IRS
			3	Other, or any combination
All spreadsheets	InsecticideResistance	F,E,C	1	Insecticide resistance reported
			2	No insecticide resistance reported
Transmission - observations	TransmissionIncreaseDecrease	E	1	Increase
			2	Decrease
			999	Missing value, no transmission reported

### Sheet: Density - observations
Study	Densityreductionsinmosquitoes	IndoorOutdoor	Insecticide	InterventionType	InsecticideRes	% reduction An. funestus s.l.	% reduction An. gambiae s.l.	% reduction An. gambiae s.s.	% reduction An. arabiensis	% reduction Cx. spp.	% reduction Aedes. spp.	% reduction Mansonia spp.	%reduction An. coluzzi	%reduction An. moucheti	%reduction An. marshalii	% reduction Other mosquitoes1	% reduction Other mosquitoes2	% reduction Other mosquitoes3
Musiime.2019	1	1	1	3	1	999	999	99.94	57.14	999	999	999	999	999	999	999	999	999
Kweka.2017.DL	1	1	1	3	1	999	100	999	999	100	999	999	999	999	999	999	999	999
Kweka.2017.IRS	1	1	1	2	1	999	76.92	999	999	12.5	999	999	999	999	999	999	999	999
McCann.2017	1	1	1	1	2	40	999	61	51	999	999	999	999	999	999	999	999	999
Poche.2017.S1	1	1	2	3	1	18.03	999	25.96	63.64	999	999	999	999	999	999	999	999	999
Poche.2017.S2	1	1	2	3	1	0	999	22.22	100	999	999	999	999	999	999	999	999	999
Meyers.2016.AB.In	1	1	2	2	1	999	999	999	999	999	999	999	33.33	999	999	82.14	999	999
Meyers.2016.AB.Out	1	2	2	2	1	999	999	999	999	999	999	999	40	999	999	70.27	999	999
Meyers.2016.Bal.In	1	1	2	2	1	999	999	999	999	999	999	999	50	999	999	83.33	999	999
Meyers.2016.Bal.Out	1	2	2	2	1	999	999	999	999	999	999	999	50	999	999	75	999	999
Govella.2015	1	2	1	3	1	999	100	999	999	89.66	999	999	999	999	999	999	999	999
Pinder.2015.LT	1	1	2	3	2	999	999	9.09	47.24	28.33	999	999	999	999	999	999	999	999
Pinder.2015.ET	1	1	2	3	2	999	999	87.5	89.29	47.62	999	999	999	999	999	999	999	999
Futami.2014	1	1	1	1	2	999	999	94.19	81.48	999	999	999	999	999	999	999	999	999
AntonioNkondji.2013	1	3	1	1	1	84.71	54.76	999	999	999	999	999	999	66.1	999	95.45	999	999
Osse.2012.Adj	1	3	2	2	1	999	89.78	999	999	4.65	999	43.23	999	999	999	999	999	999
Osse.2012.Dan	1	3	2	2	1	999	56.8	999	999	1.36	999	50.36	999	999	999	999	999	999
Osse.2012.Mis	1	3	2	2	1	999	93.22	999	999	8.96	999	34.43	999	999	999	999	999	999
Osse.2012.Sem	1	3	2	2	1	999	48.03	999	999	31.69	999	35	999	999	999	999	999	999
Russell.2011	3	3	1	3	2	28.16	17.03	20833.3	-1634.29	999	999	999	999	999	999	999	999	999
Zhou.2011c.Kom	1	1	1	1	1	50	50	999	999	999	999	999	999	999	999	999	999	999
Zhou.2011c.Igu	1	1	1	1	1	70	50	999	999	999	999	999	999	999	999	999	999	999
Russell.2010	1	1	1	1	2	92.8	59	999	999	999	999	999	999	999	999	999	999	999
Sharp.2007.IRSCar	1	1	2	2	1	99.74	999	92.05	999	999	999	999	999	999	999	94.34	999	999
Lindblade.2006	1	1	1	1	2	999	77.63	999	999	65.21	999	999	999	999	999	999	999	999
Gimnig.2003	1	1	1	1	2	94.5	58.5	999	999	24.3	999	999	999	999	999	999	999	999
Bogh.1998	1	1	1	1	2	96.44	99.29	999	999	71.39	999	999	999	999	999	999	999	999
Mbogo.1996	1	1	1	1	2	95.65	88.53	999	999	999	999	999	999	999	999	999	999	999
Molineaux.1976	1	3	2	2	2	99.37	90.28	999	999	999	999	999	999	999	999	82.66	25.63	999
Smith.1959.Val2k	1	1	2	2	2	99.24	59.09	999	999	999	999	999	999	999	999	999	999	999
Smith.1959.Val1k	1	1	2	2	2	99.8	83.96	999	999	999	999	999	999	999	999	999	999	999
Smith.1959.Ft	1	1	2	2	2	99.26	93.82	999	999	999	999	999	999	999	999	999	999	999
Akono.2018	2	3	1	1	1	999	999	999	999	-220.86	999	999	-33.38	999	999	999	999	999
Sougoufara.2018	3	3	1	1	2	90.4	-23.59	999	999	-54.36	-55.83	-36800	999	999	999	999	999	999
Mmbando.2017.In	3	1	1	3	1	-10	4	999	999	11.59	999	100	999	999	999	999	999	999
Sougoufara.2016	3	3	1	1	1	999	999	-100	-241.18	999	999	999	82.14	999	999	999	999	999
Zhou.2016	3	1	1	1	1	-22.7	9.9	999	999	999	999	999	999	999	999	999	999	999
Helinski.2015.PrePos	3	3	1	1	1	-8.82	95	999	999	999	999	999	999	999	999	999	999	999
Helinski.2015.09-11	3	3	1	1	1	94.12	-745	999	999	999	999	999	999	999	999	999	999	999
Zhou.2011c.Mar	3	1	1	1	2	-25	57.14	999	999	999	999	999	999	999	999	999	999	999
Zhou.2011c.Kom	3	1	1	1	2	999	999	93.11	-545.46	999	999	999	999	999	999	999	999	999
Zhou.2011c.Igu	3	1	1	1	2	999	999	91.05	-104.55	999	999	999	999	999	999	999	999	999
Zhou.2010b.Val	1	1	1	2	2	85.3	96.18	999	999	999	999	999	999	999	999	999	999	999
Zhou.2010b.Uph	1	1	1	2	2	69.2	51.6	999	999	999	999	999	999	999	999	999	999	999
Bayoh.2010.Ase.L	3	2	1	1	2	999	999	72.22	-11.76	999	999	999	999	999	999	999	999	999
Bayoh.2010.Ase.A	3	1	1	1	2	999	999	80	-26.67	999	999	999	999	999	999	999	999	999
Bayoh.2010.Sem.L	3	2	1	1	2	999	999	78.57	-183.33	999	999	999	999	999	999	999	999	999
Bayoh.2010.Sem.A	3	1	1	1	2	999	999	83.33	-125	999	999	999	999	999	999	999	999	999
Oloo.1996	3	1	1	3	2	76.67	-133.33	999	999	999	999	999	999	999	999	999	999	999
Gillies.1960	3	2	2	2	2	100	999	999	999	999	999	999	999	999	999	-48.59	999	999

### Sheet: Density - studies
Study	Densityreductionsinmosquitoes	Insecticide	InterventionType	InsecticideResistance
Musiime.2019	1	2	3	1
Akono.2018	2	1	1	1
Sougoufara.2018	3	1	1	2
Kweka.2017	1	1	3	1
McCann.2017	1	1	1	2
Mmbando.2017	3	1	3	1
Poche.2017	1	2	3	1
Meyers.2016	1	2	2	1
Sougoufara.2016	3	1	1	1
Zhou.2016	3	1	1	1
Govella.2016	1	1	3	1
Helinski.2015	3	1	1	1
Pinder.2015	1	2	3	2
Futami.2014	1	1	1	2
AntonioNkondji.2013	1	1	1	1
Osse.2012	1	2	2	1
Russell.2011	3	1	3	2
Zhou.2011	3	1	1	2
Zhou.2010	3	1	2	2
Bayoh.2010	3	1	1	2
Russell.2010	1	1	1	2
Sharp.2007	1	2	2	1
Lindblade.2006	1	1	1	2
Gimnig.2003	1	1	1	2
Bogh.1998	1	1	1	2
Mbogo.1996	1	1	1	2
Oloo.1996	3	1	3	2
Molineaux.1976	1	2	2	2
Gillies.1960	3	2	2	2
Gillies.1959	1	2	2	2

### Sheet: Transmission - observations
Study	Densityreductionsinmosquitoes	InsecticideResistance	Transmission	TransmissionIncreaseDecrease
Musiime.2019	1	1	100	2
Poche.2017	1	1	-151.5	1
Pinder.2015	1	2	-34.26	1
AntonioNkondji.2013	1	1	66.04	2
Osse.2012	1	1	74.26	2
Russell.2010	1	2	94	2
Lindblade.2006.Gam	1	2	82.72	2
Lindblade.2006.Ara	1	2	77.42	2
Lindblade.2006.Fun	1	2	100	2
Sharp.2007	1	1	100	2
Gimnig.2003	1	2	65	2
Mbogo.1996	1	2	9.2	2
Sougoufara.2018	3	2	92	2
Sougoufara.2016	3	1	66.58	2
Zhou.2016	3	1	26	2
Helinski.2015.Fun	3	1	100	2
Helinski.2015.Gam	3	1	72.83	2
Zhou.2011.Kom	3	2	-20	1
Zhou.2011.Igu	3	2	32	2
Zhou.2011.Mara	3	2	83.33	2
Zhou.2010.Uph	3	2	58.69	2
Zhou.2010.Vall	3	2	74.16	2
Oloo.1996	3	2	17.24	2
